# Dissecting the Genetic Architecture of Intracranial Aneurysms

**DOI:** 10.1101/2023.07.30.23293390

**Authors:** Shaunak S. Adkar, Julie Lynch, Ryan B. Choi, Tanmoy Roychowdhury, Renae L. Judy, Kaavya Paruchuri, Dong-Chuan Go, Sharika Bamezai, John Cabot, Sabina Sorondo, Michael G. Levin, Dianna M. Milewicz, Cristen J. Willer, Pradeep Natarajan, Saiju Pyarajan, Kyong-Mi Chang, Scott Damrauer, Phil Tsao, Stephen Skirboll, Nicholas J. Leeper, Derek Klarin

## Abstract

**Background:** The genetic risk of intracranial aneurysm (IA) development has been ascribed largely to the genetic risk of smoking exposure and hypertension. However, the relationship of IA to other cardiovascular traits and the contribution of IA risk loci to aberrant gene programs within cerebrovascular cell types remains unclear.

**Methods:** We performed a genome-wide association study in the Million Veteran Program testing association of roughly 25 million DNA variants with unruptured IA (3,165 cases and 592,927 controls) in veterans of European, African, and Hispanic ancestries. This was meta-analyzed with publicly available summary statistics to yield a final cohort of 15,438 cases and 1,183,973 controls. Candidate causal genes were prioritized through expression quantitative trait loci colocalization, fine-mapping transcriptome wide association studies, and multi-trait colocalization. We constructed a cerebrovascular single nucleus RNA sequencing (snRNA-seq) dataset and integrated IA summary statistics to prioritize candidate causal cell types. We then constructed a polygenic risk score to identify patients at greater risk of developing IA.

**Results:** We identified five novel loci association with IA, increasing the number of known susceptibility loci to 22. At these susceptibility loci, we prioritized 16 candidate causal genes. Amongst other cardiovascular traits, we found a significant positive genetic correlation of IA with coronary artery disease and abdominal aortic aneurysm, and we identified 13 IA risk loci that colocalize with aneurysmal, atherosclerotic, and blood pressure traits. Integration of an IA gene set with human cerebrovascular snRNA-seq data revealed significant association with matrix-producing pericytes, smooth muscle cells (SMCs), and other mural subtypes. In addition, gene expression analysis revealed enrichment of several candidate genes within SMCs and pericytes. Finally, a high polygenic risk score (PRS) was significantly associated with IA across European (OR: 1.87, CI: 1.61-2.17, P = 8.8 × 10^−17^), African (OR: 1.62, CI: 1.19-2.15, P = 1.2 × 10^−3^), and Hispanic (OR: 2.28, CI: 1.47-3.38, P = 1.0 × 10^−4^) ancestries.

**Conclusion:** Here, we identify five novel loci associated with IA. Integration of summary statistics with cerebrovascular snRNA-seq reveals association of cell-types involved in matrix production. We constructed and validated a PRS that predicts IA, while controlling for demographic variables including smoking status, sex, and blood pressure. Taken together, our findings suggest that an intrinsic deficit in matrix production and vascular integrity may drive IA pathogenesis independent of systemic hypertension and smoking exposure.
