## Supplemental Tables for "Dissecting the Genetic Architecture of Intracranial Aneurysms"

### Sheet: Table 1
Supplemental Table 1: Diagnosis codes used for inclusion and exclusion
Condition	ICD9	ICD10	Inclusion/Exclusion
Intracranial Aneurysm	473.3	I67.1	Inclusion
Marfan Syndrome	759.82	Q874	Exclusion
Ehlers Danlos Syndrome	756.83	Q879.6	Exclusion
Autosomal Dominant Polycystic Kidney Disease (ADPKD)	753.12	Q61.1	Exclusion
	753.13	Q61.2	Exclusion
	753.14	Q61.3	Exclusion
Traumatic Subarachnoid Hemorrhage	852.0	S06.6	Exclusion
	852.1		Exclusion

### Sheet: Table 2
Supplemental Table 2: Logistic regression beta and p-valeus for lead variants in Stage 1 meta-analysis
rsID	Chromosome:Position (hg19)	EF	NEF	Effect Allele Frequency	FreqSE	MinFreq	MaxFreq	Effect	StdErr	P-value	Direction	HetISq	HetChiSq	HetDf	HetPVal
rs9644861	9:22090935	t	c	0.4952	0.1025	0.4175	0.8759	0.1902	0.0218	2.222e-18	++++	0	2.102	3	0.5514
rs3115960	16:75516534	c	g	0.5953	0.0914	0.3535	0.6767	-0.1556	0.0215	5.12e-13	----	0	2.266	3	0.5191
rs1980781	13:33700374	t	g	0.7418	0.0464	0.6851	0.7834	-0.1654	0.0233	1.332e-12	----	55.3	6.709	3	0.08179
rs6981073	8:55482968	a	c	0.72	0.067	0.5787	0.7682	0.146	0.0241	1.31e-09	++++	0	2.794	3	0.4244

### Sheet: Table 3
Supplemental Table 3: Logistic regression beta and p-valeus for lead variants in Stage 2 meta-analysis
rsID	Chr:Position	Consequence	Nearest Gene	EA	NEA	EAF	FreqSE	Effect (beta)	StdErr	Bakker et al. P-value	Stage 1 P-value	Stage 2 P-value	Direction	Known/Novel Association
rs527725	1:201752429	intron_variant	NAV1	a	c	0.6309	0.0408	0.0771	0.0138	0.0001864	1.842e-05	2.252e-08	-++++	Novel
rs11099097	4:81167309	intergenic_variant	FGF5	t	c	0.3133	0.0166	0.0766	0.0138	4.73e-07	0.01108	2.98e-08	-++++	Novel
rs72957606	4:148400011	upstream_gene_variant	EDNRA	a	g	0.7967	0.0409	0.1828	0.0168	3.99e-26	8.27e-05	1.25e-27	+++++	Known
rs4705938	5:131694077	intron_variant,non_coding_transcript_variant	SLC22A5	t	c	0.5724	0.0644	0.0879	0.0143	2.55e-10	0.04143	8.53e-10	-++++	Known
rs4486027	6:96911886	intron_variant,non_coding_transcript_variant	UFL1	t	c	0.7993	0.0214	-0.1227	0.0168	3.1e-09	1.28e-05	2.4e-13	-----	Known
rs59152651	6:905334	downstream_gene_variant	EXOC2	a	g	0.7401	0.0292	-0.0965	0.0155	4.23e-06	2.44e-05	4.58e-10	-----	Novel
rs57301765	7:19052733	intergenic_variant	TWIST1	a	g	0.2418	0.0419	-0.0967	0.0161	9.21e-07	0.0005792	1.95e-09	-----	Novel
rs62516550	8:55467028	upstream_gene_variant	RP1	t	c	0.3485	0.0395	0.1361	0.015	3.44e-14	1.75e-07	1.08e-19	+++++	Known
rs1537373	9:22103341	intron_variant,non_coding_transcript_variant	CDKN2B-AS1	t	g	0.4771	0.0629	-0.1832	0.0129	2.86e-29	3.76e-18	8.7e-46	-----	Known
rs12411886	10:104685299	intron_variant	CNNM2	a	c	0.1698	0.049	-0.1615	0.0197	9.83e-14	0.0004221	2.64e-16	-----	Known
rs11187838	10:96038686	intron_variant	PLCE1	a	g	0.428	0.0292	-0.0815	0.0125	1.554e-08	0.0009512	7.005e-11	-----	Known
rs2280543	11:203788	upstream_gene_variant	BET1L	t	c	0.0873	0.0261	0.1798	0.0273	1.159e-14	0.6021	4.164e-11	++--+	Known
rs11044991	12:20174364	intron_variant,non_coding_transcript_variant	PDE3A	a	g	0.3385	0.1288	-0.1305	0.0208	1.74e-08	0.005653	3.3e-10	-----	Known
rs11105352	12:90026462	intron_variant	ATP2B1	a	g	0.2415	0.0667	-0.1129	0.0171	8.713e-09	0.001174	4.072e-11	-----	Known
rs7358643	12:95489131	intron_variant	FGD6	a	g	0.6438	0.0348	-0.0959	0.0128	5.023e-14	0.02155	8.073e-14	-----	Known
rs1980781	13:33700374	synonymous_variant	STARD13	t	g	0.7538	0.0302	-0.1499	0.0144	2.02e-14	1.33e-12	2.26e-25	-----	Known
rs3118912	13:51111464	downstream_gene_variant	DLEU1	t	c	0.2148	0.0268	0.094	0.0169	0.0001204	5.31e-05	2.83e-08	+++++	Novel
rs951266	15:78878541	intron_variant	CHRNA5	a	g	0.3192	0.038	0.0819	0.0149	6.66e-08	0.03406	3.98e-08	+++++	Known
rs4887824	16:75441613	intron_variant	CFDP1	t	c	0.4509	0.0531	0.1416	0.0135	1e-14	1.67e-12	1.09e-25	+++++	Known
rs11661542	18:20223695	upstream_gene_variant	RBBP8	a	c	0.479	0.065	-0.1223	0.0129	3.17e-17	5.49e-06	2.42e-21	--+--	Known
rs4814860	20:19469395	intron_variant	SLC24A3	a	g	0.6705	0.0678	-0.104	0.0141	7.43e-09	4.9e-06	1.68e-13	-----	Known
rs39713	22:30343186	intron_variant	MTMR3	t	c	0.0863	0.0055	0.1458	0.0249	4.1e-08	0.008557	4.72e-09	+++++	Known

### Sheet: Table 4
Supplemental Table 4: Phenotypic associations at genome-wide signficance with IA susceptibility loci
rsID	Category	Trait	EA	Beta*	SE	P	Catalog
rs527725	Blood Pressure	Diastolic blood pressure	C	-0.01649	0.002543	8.836e-11	Phenoscanner v2
rs11099097	Blood Pressure	Systolic blood pressure	C	-0.03682	0.00271	5.047e-42	Phenoscanner v2
rs11099097	Atherosclerosis	Coronary artery disease	C	-0.04439	0.007693	7.9e-09	Phenoscanner v2
rs11099097	Atherosclerosis	Coronary artery disease	C	-0.0453	0.0062	3.934e-13	Phenoscanner v2
rs72957606	Atherosclerosis	Chronic ischaemic heart disease	A	-0.003077	0.0005549	2.932e-08	Phenoscanner v2
rs72957606	Atherosclerosis	Coronary artery disease	A	-0.06806	0.01097	5.65e-10	Phenoscanner v2
rs72957606	Atherosclerosis	Coronary artery disease	A	-0.07934	0.009863	8.7e-16	Phenoscanner v2
rs72957606	Atherosclerosis	Coronary artery disease	A	-0.073	0.0078	5.425e-21	Phenoscanner v2
rs4705938	Inflammatory	Allergic disease	C	-0.0328	0.0057	9.923e-09	Phenoscanner v2
rs4705938	Anthropometric	Height tails	C	0.15	0.025	2.6e-09	Phenoscanner v2
rs4705938	Anthropometric	Height	C	NA	NA	4.361e-09	Phenoscanner v2
rs4705938	Anthropometric	Height	C	0.02833	0.004165	1.028e-11	Phenoscanner v2
rs4705938	Anthropometric	Height	C	0.035	0.0029	1.3e-32	Phenoscanner v2
rs4705938	Anthropometric	Waist circumference in non-smokers	C	0.0257	0.0045	8.302e-09	Phenoscanner v2
rs4705938	Inflammatory	Crohns disease combined control dataset	C	NA	NA	2.88e-08	Phenoscanner v2
rs4705938	Anthropometric	Height	C	NA	NA	4.361e-09	Phenoscanner v2
rs4705938	Inflammatory	Crohns disease	C	NA	NA	5.3e-16	Phenoscanner v2
rs4705938	Inflammatory	Crohns disease	C	0.1846	0.0227	4.791e-16	Phenoscanner v2
rs4705938	Inflammatory	Inflammatory bowel disease	C	0.1211	0.0167	4.607e-13	Phenoscanner v2
rs4705938	Anthropometric	Arm fat-free mass left	C	0.01208	0.001545	5.499e-15	Phenoscanner v2
rs4705938	Anthropometric	Arm fat-free mass right	C	0.01168	0.001515	1.229e-14	Phenoscanner v2
rs4705938	Anthropometric	Arm predicted mass left	C	0.01221	0.00154	2.154e-15	Phenoscanner v2
rs4705938	Anthropometric	Arm predicted mass right	C	0.01147	0.001509	3.034e-14	Phenoscanner v2
rs4705938	Pulmonary	Asthma	C	-0.007184	0.0007788	2.865e-20	Phenoscanner v2
rs4705938	Metabolic	Basal metabolic rate	C	0.01363	0.001612	2.695e-17	Phenoscanner v2
rs4705938	Anthropometric	Comparative height size at age 10	C	0.01822	0.001659	4.759e-28	Phenoscanner v2
rs4705938	Anthropometric	Hand grip strength left	C	0.01277	0.001753	3.229e-13	Phenoscanner v2
rs4705938	Anthropometric	Hand grip strength right	C	0.01364	0.001756	8.009e-15	Phenoscanner v2
rs4705938	Anthropometric	Height	C	0.02701	0.001727	4.194e-55	Phenoscanner v2
rs4705938	Anthropometric	Leg fat-free mass left	C	0.01373	0.001601	9.656e-18	Phenoscanner v2
rs4705938	Anthropometric	Leg fat-free mass right	C	0.01356	0.0016	2.309e-17	Phenoscanner v2
rs4705938	Anthropometric	Leg predicted mass left	C	0.01359	0.00159	1.273e-17	Phenoscanner v2
rs4705938	Anthropometric	Leg predicted mass right	C	0.0135	0.00159	1.966e-17	Phenoscanner v2
rs4705938	Anthropometric	Sitting height	C	0.01832	0.001879	1.877e-22	Phenoscanner v2
rs4705938	Anthropometric	Trunk fat-free mass	C	0.01383	0.001531	1.644e-19	Phenoscanner v2
rs4705938	Anthropometric	Trunk predicted mass	C	0.01378	0.001526	1.732e-19	Phenoscanner v2
rs4705938	Anthropometric	Weight	C	0.0124	0.002124	5.358e-09	Phenoscanner v2
rs4705938	Anthropometric	Whole body fat-free mass	C	0.01382	0.001537	2.443e-19	Phenoscanner v2
rs4705938	Anthropometric	Whole body water mass	C	0.01397	0.001539	1.14e-19	Phenoscanner v2
rs4705938	Pulmonary	Asthma	C	-0.07519	0.0127	3.25e-09	Phenoscanner v2
rs4705938	Pulmonary	Asthma	C	-0.0769	0.01232	4.28e-10	Phenoscanner v2
rs4486027	Blood Pressure	Systolic blood pressure	C	0.02015	0.00299	1.596e-11	Phenoscanner v2
rs57301765	Atherosclerosis	Coronary artery disease	A	0.06968	0.01126	6.09e-10	Phenoscanner v2
rs57301765	Blood Pressure	Systolic blood pressure	A	0.02467	0.00339	3.448e-13	Phenoscanner v2
rs57301765	Atherosclerosis	Coronary artery disease	A	0.07038	0.01013	3.9e-12	Phenoscanner v2
rs57301765	Atherosclerosis	Coronary artery disease	A	0.07397	0.00937	2.9e-15	Phenoscanner v2
rs57301765	Atherosclerosis	Coronary artery disease	A	0.0722	0.0073	2.81e-23	Phenoscanner v2
rs1537373	Atherosclerosis	Coronary artery disease	G	0.2416	0.02662	1.15e-19	Phenoscanner v2
rs1537373	Atherosclerosis	Coronary artery disease	G	0.2102	0.01464	9.99e-47	Phenoscanner v2
rs1537373	Atherosclerosis	Coronary artery disease	G	0.21	0.01598	1.77e-39	Phenoscanner v2
rs1537373	Atherosclerosis	Myocardial infarction	G	0.1845	0.01034	2.883e-71	Phenoscanner v2
rs1537373	Atherosclerosis	Coronary artery calcification CAC	G	NA	NA	2.7e-16	Phenoscanner v2
rs1537373	Atherosclerosis	Coronary artery calcification CAC	G	NA	NA	4.05e-11	Phenoscanner v2
rs1537373	Atherosclerosis	Coronary artery calcification CAC	G	NA	NA	1.24e-10	Phenoscanner v2
rs1537373	Atherosclerosis	Coronary artery calcification CAC excluding previous myocardial infarction cases	G	NA	NA	2.14e-15	Phenoscanner v2
rs1537373	Atherosclerosis	Coronary artery disease	G	NA	NA	9.99e-47	Phenoscanner v2
rs1537373	Atherosclerosis	Coronary artery disease	G	0.1728	0.0111	0	Phenoscanner v2
rs1537373	Atherosclerosis	Coronary artery disease	G	0.175	0.01	0	Phenoscanner v2
rs1537373	Atherosclerosis	Acute myocardial infarction	G	0.002211	0.0002608	2.301e-17	Phenoscanner v2
rs1537373	Atherosclerosis	Angina pectoris	G	0.00206	0.0002896	1.14e-12	Phenoscanner v2
rs1537373	Atherosclerosis	Chronic ischaemic heart disease	G	0.005792	0.0003854	5.04e-51	Phenoscanner v2
rs1537373	Atherosclerosis	Coronary artery disease	G	0.1653	0.01128	1.51e-48	Phenoscanner v2
rs1537373	Atherosclerosis	Coronary artery disease	G	0.1702	0.007025	9.6e-130	Phenoscanner v2
rs1537373	Atherosclerosis	Coronary artery disease	G	0.1718	0.0058	9.65e-193	Phenoscanner v2
rs11187838	CNS	Migraine	A	NA	NA	1e-09	Phenoscanner v2
rs11187838	Anthropometric	Arm fat-free mass left	A	0.01267	0.001559	4.402e-16	Phenoscanner v2
rs11187838	Anthropometric	Arm fat-free mass right	A	0.01385	0.001528	1.259e-19	Phenoscanner v2
rs11187838	Anthropometric	Arm predicted mass left	A	0.01321	0.001553	1.78e-17	Phenoscanner v2
rs11187838	Anthropometric	Arm predicted mass right	A	0.01361	0.001522	3.93e-19	Phenoscanner v2
rs11187838	Metabolic	Basal metabolic rate	A	0.01338	0.001626	1.876e-16	Phenoscanner v2
rs11187838	Anthropometric	Birth weight	A	0.02101	0.003194	4.846e-11	Phenoscanner v2
rs11187838	Anthropometric	Body fat percentage	A	-0.01615	0.00188	8.403e-18	Phenoscanner v2
rs11187838	Anthropometric	Diastolic blood pressure	A	-0.02345	0.002484	3.774e-21	Phenoscanner v2
rs11187838	Anthropometric	Impedance of arm left	A	-0.02386	0.001731	3.414e-43	Phenoscanner v2
rs11187838	Anthropometric	Impedance of arm right	A	-0.02482	0.001724	5.388e-47	Phenoscanner v2
rs11187838	Anthropometric	Impedance of leg left	A	-0.03891	0.002234	7.056e-68	Phenoscanner v2
rs11187838	Anthropometric	Impedance of leg right	A	-0.03807	0.002217	4.931e-66	Phenoscanner v2
rs11187838	Anthropometric	Impedance of whole body	A	-0.03132	0.001869	5.022e-63	Phenoscanner v2
rs11187838	Anthropometric	Leg fat percentage left	A	-0.01267	0.001533	1.427e-16	Phenoscanner v2
rs11187838	Anthropometric	Leg fat percentage right	A	-0.01331	0.001553	9.955e-18	Phenoscanner v2
rs11187838	Anthropometric	Leg fat-free mass left	A	0.01412	0.001614	2.216e-18	Phenoscanner v2
rs11187838	Anthropometric	Leg fat-free mass right	A	0.01556	0.001614	5.449e-22	Phenoscanner v2
rs11187838	Anthropometric	Leg predicted mass left	A	0.014	0.001603	2.53e-18	Phenoscanner v2
rs11187838	Anthropometric	Leg predicted mass right	A	0.01553	0.001603	3.336e-22	Phenoscanner v2
rs11187838	Blood Pressure	Systolic blood pressure	A	-0.02464	0.002483	3.316e-23	Phenoscanner v2
rs11187838	Anthropometric	Trunk fat percentage	A	-0.01955	0.002253	4.103e-18	Phenoscanner v2
rs11187838	Anthropometric	Trunk fat-free mass	A	0.01599	0.001544	4.113e-25	Phenoscanner v2
rs11187838	Anthropometric	Trunk predicted mass	A	0.01601	0.001539	2.506e-25	Phenoscanner v2
rs11187838	Anthropometric	Whole body fat-free mass	A	0.0158	0.00155	2.128e-24	Phenoscanner v2
rs11187838	Anthropometric	Whole body water mass	A	0.01619	0.001552	1.878e-25	Phenoscanner v2
rs12411886	Anthropometric	Body mass index males	A	0.03558	0.005469	7.709e-11	Phenoscanner v2
rs12411886	Anthropometric	Body mass index	A	0.02355	0.004017	4.579e-09	Phenoscanner v2
rs12411886	Anthropometric	Body mass index	A	0.0306	0.0054	1.297e-08	Phenoscanner v2
rs12411886	Anthropometric	Body mass index	A	0.0309	0.0052	3.519e-09	Phenoscanner v2
rs12411886	Atherosclerosis	Coronary artery disease	A	NA	NA	5.59e-09	Phenoscanner v2
rs12411886	Blood Pressure	Systolic blood pressure	A	NA	NA	3.26e-09	Phenoscanner v2
rs12411886	Atherosclerosis	Coronary artery disease	A	-0.074	0.0134	3.63e-08	Phenoscanner v2
rs12411886	Blood Pressure	Systolic blood pressure	A	NA	NA	3.26e-09	Phenoscanner v2
rs12411886	Metabolic	Basal metabolic rate	A	0.01956	0.003026	1.023e-10	Phenoscanner v2
rs12411886	Anthropometric	Birth weight	A	0.03453	0.005949	6.495e-09	Phenoscanner v2
rs12411886	Blood Pressure	Diastolic blood pressure	A	-0.03529	0.004624	2.312e-14	Phenoscanner v2
rs12411886	Anthropometric	Impedance of leg left	A	-0.03422	0.004161	1.947e-16	Phenoscanner v2
rs12411886	Anthropometric	Impedance of leg right	A	-0.03337	0.004129	6.395e-16	Phenoscanner v2
rs12411886	Anthropometric	Impedance of whole body	A	-0.02208	0.00348	2.22e-10	Phenoscanner v2
rs12411886	Anthropometric	Leg fat-free mass left	A	0.02356	0.003005	4.455e-15	Phenoscanner v2
rs12411886	Anthropometric	Leg fat-free mass right	A	0.02314	0.003004	1.331e-14	Phenoscanner v2
rs12411886	Anthropometric	Leg predicted mass left	A	0.02296	0.002985	1.453e-14	Phenoscanner v2
rs12411886	Anthropometric	Leg predicted mass right	A	0.02305	0.002984	1.139e-14	Phenoscanner v2
rs12411886	CNS	Sleeplessness or insomnia	A	-0.01872	0.003272	1.044e-08	Phenoscanner v2
rs12411886	Blood Pressure	Systolic blood pressure	A	-0.04758	0.004621	7.428e-25	Phenoscanner v2
rs12411886	Anthropometric	Weight	A	0.02349	0.003987	3.842e-09	Phenoscanner v2
rs12411886	Anthropometric	Whole body fat-free mass	A	0.01897	0.002886	4.904e-11	Phenoscanner v2
rs12411886	Anthropometric	Whole body water mass	A	0.01876	0.00289	8.417e-11	Phenoscanner v2
rs12411886	CNS	Schizophrenia	A	-0.1402	0.0181	1.033e-14	Phenoscanner v2
rs12411886	Atherosclerosis	Coronary artery disease	A	-0.0647	0.0093	3.733e-12	Phenoscanner v2
rs2280543	Female Reproductive System	Uterine fibroids	C	NA	NA	3.82e-12	Phenoscanner v2
rs2280543	Female Reproductive System	Uterine fibroids with hypermenorrhea	C	NA	NA	2.17e-08	Phenoscanner v2
rs2280543	Female Reproductive System	Uterine fibroids without dysmenorrhea	C	NA	NA	3.43e-09	Phenoscanner v2
rs2280543	Female Reproductive System	Uterine fibroids	C	0.3293	0.04747	4e-12	Phenoscanner v2
rs2280543	Female Reproductive System	Fibromyoma	C	NA	NA	4e-12	Phenoscanner v2
rs11105352	Atherosclerosis	Coronary artery disease	A	0.07233	0.01153	3.55e-10	Phenoscanner v2
rs11105352	Atherosclerosis	Myocardial infarction	A	0.07279	0.01272	1.064e-08	Phenoscanner v2
rs11105352	Blood Pressure	Diastolic blood pressure	A	-0.02379	0.003317	7.402e-13	Phenoscanner v2
rs11105352	Blood Pressure	Systolic blood pressure	A	-0.03715	0.003315	3.7e-29	Phenoscanner v2
rs11105352	Atherosclerosis	Coronary artery disease	A	0.06435	0.01029	4.08e-10	Phenoscanner v2
rs11105352	Atherosclerosis	Coronary artery disease	A	0.0556	0.0073	2.544e-14	Phenoscanner v2
rs3118912	Anthropometric	Height in females	C	0.056	0.0069	2.03e-16	Phenoscanner v2
rs3118912	Anthropometric	Height in males	C	0.053	0.0073	4.55e-13	Phenoscanner v2
rs3118912	Anthropometric	Height tails	C	0.25	0.032	4.2e-15	Phenoscanner v2
rs3118912	Anthropometric	Height	C	NA	NA	6.684e-24	Phenoscanner v2
rs3118912	Anthropometric	Height	C	0.05458	0.005014	1.354e-27	Phenoscanner v2
rs3118912	Anthropometric	Height	C	0.059	0.0035	1.8e-62	Phenoscanner v2
rs3118912	Anthropometric	Hip circumference in males	C	0.04	0.0058	7.6e-12	Phenoscanner v2
rs3118912	Anthropometric	Hip circumference adjusted for BMI	C	0.032	0.0042	2.9e-14	Phenoscanner v2
rs3118912	Anthropometric	Weight in males	C	0.05	0.0076	6.4e-11	Phenoscanner v2
rs3118912	Anthropometric	Weight	C	0.03717	0.005302	2.382e-12	Phenoscanner v2
rs3118912	Anthropometric	Height	C	NA	NA	6.8e-10	Phenoscanner v2
rs3118912	Anthropometric	Height	C	NA	NA	6.684e-24	Phenoscanner v2
rs3118912	Anthropometric	Arm fat-free mass left	C	0.02656	0.001873	1.263e-45	Phenoscanner v2
rs3118912	Anthropometric	Arm fat-free mass right	C	0.02687	0.001835	1.594e-48	Phenoscanner v2
rs3118912	Anthropometric	Arm predicted mass left	C	0.02628	0.001866	4.674e-45	Phenoscanner v2
rs3118912	Anthropometric	Arm predicted mass right	C	0.02601	0.001829	6.831e-46	Phenoscanner v2
rs3118912	Anthropometric	Basal metabolic rate	C	0.03046	0.001953	7.853e-55	Phenoscanner v2
rs3118912	Anthropometric	Comparative height size at age 10	C	0.0217	0.002011	3.862e-27	Phenoscanner v2
rs3118912	Pulmonary	Forced expiratory volume in 1-second, predicted	C	0.02247	0.003298	9.66e-12	Phenoscanner v2
rs3118912	Pulmonary	Forced vital capacity	C	0.01665	0.002393	3.5e-12	Phenoscanner v2
rs3118912	Pulmonary	Forced vital capacity, best measure	C	0.01486	0.002631	1.625e-08	Phenoscanner v2
rs3118912	Anthropometric	Hand grip strength left	C	0.01755	0.002125	1.469e-16	Phenoscanner v2
rs3118912	Anthropometric	Hand grip strength right	C	0.01884	0.002129	8.583e-19	Phenoscanner v2
rs3118912	Anthropometric	Heel bone mineral density	C	-0.02877	0.003775	2.509e-14	Phenoscanner v2
rs3118912	Anthropometric	Height	C	0.04404	0.002092	2.787e-98	Phenoscanner v2
rs3118912	Anthropometric	Hip circumference	C	0.02108	0.002918	4.967e-13	Phenoscanner v2
rs3118912	Anthropometric	Impedance of leg left	C	-0.0276	0.002686	9.113e-25	Phenoscanner v2
rs3118912	Anthropometric	Impedance of leg right	C	-0.02709	0.002666	2.96e-24	Phenoscanner v2
rs3118912	Anthropometric	Impedance of whole body	C	-0.01901	0.002247	2.656e-17	Phenoscanner v2
rs3118912	Anthropometric	Leg fat-free mass left	C	0.03015	0.00194	1.743e-54	Phenoscanner v2
rs3118912	Anthropometric	Leg fat-free mass right	C	0.03122	0.001939	2.509e-58	Phenoscanner v2
rs3118912	Anthropometric	Leg predicted mass left	C	0.02972	0.001926	1.137e-53	Phenoscanner v2
rs3118912	Anthropometric	Leg predicted mass right	C	0.031	0.001926	3.01e-58	Phenoscanner v2
rs3118912	Anthropometric	Sitting height	C	0.03929	0.002277	1.059e-66	Phenoscanner v2
rs3118912	Anthropometric	Trunk fat-free mass	C	0.03193	0.001855	2.361e-66	Phenoscanner v2
rs3118912	Anthropometric	Trunk predicted mass	C	0.03156	0.001849	2.696e-65	Phenoscanner v2
rs3118912	Anthropometric	Weight	C	0.02598	0.002574	6.036e-24	Phenoscanner v2
rs3118912	Anthropometric	Whole body fat-free mass	C	0.03149	0.001862	4.195e-64	Phenoscanner v2
rs3118912	Anthropometric	Whole body water mass	C	0.03153	0.001865	4.41e-64	Phenoscanner v2
rs951266	Pumonary	Airflow obstruction ever smokers	G	NA	NA	3.47e-08	Phenoscanner v2
rs951266	Neoplasia	Lung cancer	G	NA	NA	7.94e-09	Phenoscanner v2
rs951266	Pulmonary	Nicotine dependence smoking cigarettes per day	G	NA	NA	1.4e-64	Phenoscanner v2
rs951266	Pulmonary	Nicotine dependence smoking cigarettes per day	G	NA	NA	3.19e-61	Phenoscanner v2
rs951266	Pulmonary	Post bronchodilator FEV1	G	NA	NA	1e-15	Phenoscanner v2
rs951266	Pulmonary	Post bronchodilator FEV1FVC ratio	G	-0.016	0.001946	2e-16	Phenoscanner v2
rs951266	Pulmonary	Pre bronchodilator FEV1	G	NA	NA	2e-09	Phenoscanner v2
rs951266	Pulmonary	Pre bronchodilator FEV1FVC ratio	G	NA	NA	2e-10	Phenoscanner v2
rs951266	Pulmonary	Difficulty not smoking for 1 day	G	-0.09116	0.008893	1.326e-24	Phenoscanner v2
rs951266	Pulmonary	Forced expiratory volume in 1-second	G	0.01376	0.002213	5.012e-10	Phenoscanner v2
rs951266	Pulmonary	Forced expiratory volume in 1-second, best measure	G	0.01623	0.002434	2.571e-11	Phenoscanner v2
rs951266	Pulmonary	Forced expiratory volume in 1-second, predicted percentage	G	0.03656	0.004517	5.884e-16	Phenoscanner v2
rs951266	Pulmonary	Light smokers, at least 100 smokes in lifetime	G	0.02777	0.002494	8.673e-29	Phenoscanner v2
rs951266	Pulmonary	Number of cigarettes currently smoked daily	G	-0.07808	0.007053	2.043e-28	Phenoscanner v2
rs951266	Pulmonary	Number of cigarettes previously smoked daily	G	-0.08406	0.004586	6.927e-75	Phenoscanner v2
rs951266	Pulmonary	Pack years adult smoking as proportion of life span exposed to smoking	G	-0.0851	0.004637	4.034e-75	Phenoscanner v2
rs951266	Pulmonary	Pack years of smoking preview only	G	-0.0787	0.004622	6.48e-65	Phenoscanner v2
rs951266	Pulmonary	Time from waking to first cigarette	G	0.0944	0.01138	1.143e-16	Phenoscanner v2
rs951266	Pulmonary	Cigarettes per day	G	-1.043	0.0868	3e-33	Phenoscanner v2
rs4887824	Pulmonary	Forced expiratory volume in 1-second, predicted percentage	C	-0.02457	0.004341	1.515e-08	Phenoscanner v2
rs4887824	Blood Pressure	Systolic blood pressure	C	0.01686	0.002506	1.706e-11	Phenoscanner v2
rs4887824	Atherosclerosis	Coronary artery disease	C	0.04814	0.007086	1.1e-11	Phenoscanner v2
rs4887824	Atherosclerosis	Coronary artery disease	C	0.0459	0.0057	1.032e-15	Phenoscanner v2
rs4814860	Blood Pressure	Diastolic blood pressure	A	0.01728	0.002834	1.094e-09	Phenoscanner v2
rs39713	Pulmonary	Forced expiratory volume in 1-second	C	-0.02871	0.003577	1.018e-15	Phenoscanner v2
rs39713	Pulmonary	Forced expiratory volume in 1-second, best measure	C	-0.02676	0.003936	1.068e-11	Phenoscanner v2
rs39713	Pulmonary	Forced vital capacity	C	-0.01969	0.003392	6.42e-09	Phenoscanner v2
rs11099097	Atherosclerosis	Coronary artery disease	T	1.05	NA	4e-09	GWAS Catalog
rs11099097	Inflammatory	Gout (combined type)	C	1.36	NA	3e-07	GWAS Catalog
rs11099097	Blood Pressure	Mean arterial pressure x alcohol consumption (light vs heavy) interaction (2df test)	T	NA	NA	3e-16	GWAS Catalog
rs11099097	Blood Pressure	Systolic blood pressure x alcohol consumption (light vs heavy) interaction (2df test)	T	NA	NA	1e-14	GWAS Catalog
rs11099097	Blood Pressure	Systolic blood pressure x alcohol consumption interaction (2df test)	T	NA	NA	2e-46	GWAS Catalog
rs11105352	Blood Pressure	Diastolic blood pressure	G	0.321	NA	1e-06	GWAS Catalog
rs11105352	Blood Pressure	Diastolic blood pressure	G	0.255	NA	3e-24	GWAS Catalog
rs11105352	Blood Pressure	Diastolic blood pressure x alcohol consumption interaction (2df test)	A	NA	NA	2e-35	GWAS Catalog
rs11105352	Blood Pressure	Mean arterial pressure x alcohol consumption interaction (2df test)	A	NA	NA	2e-23	GWAS Catalog
rs11105352	Blood Pressure	Pulse pressure	G	0.351	NA	2e-42	GWAS Catalog
rs11105352	Blood Pressure	Pulse pressure	G	0.294	NA	1e-09	GWAS Catalog
rs11105352	Blood Pressure	Pulse pressure	A	0.0303	NA	3e-24	GWAS Catalog
rs11105352	Blood Pressure	Pulse pressure x alcohol consumption interaction (2df test)	A	NA	NA	2e-28	GWAS Catalog
rs11105352	Blood Pressure	Systolic blood pressure	G	0.55	NA	1e-56	GWAS Catalog
rs11105352	Blood Pressure	Systolic blood pressure	G	0.571	NA	4e-14	GWAS Catalog
rs11105352	Blood Pressure	Systolic blood pressure	G	0.686	NA	3e-12	GWAS Catalog
rs11105352	Blood Pressure	Systolic blood pressure	A	0.0361	NA	3e-40	GWAS Catalog
rs11105352	Blood Pressure	Systolic blood pressure x depressive symptoms interaction (2df test)	?	NA	NA	3e-18	GWAS Catalog
rs11187838	Anthropometric	Appendicular lean mass	A	0.082385	NA	1e-34	GWAS Catalog
rs11187838	Anthropometric	Fat-free mass	?	0.16716	NA	3e-07	GWAS Catalog
rs11187838	Anthropometric	Fat-free mass	?	0.14829	NA	2e-11	GWAS Catalog
rs11187838	Anthropometric	Fat-free mass	?	0.12428	NA	2e-06	GWAS Catalog
rs11187838	CNS	Language functional connectivity	G	7.55183	NA	4e-14	GWAS Catalog
rs11187838	Blood Pressure	Mean arterial pressure	A	0.0215	NA	3e-29	GWAS Catalog
rs11187838	CNS	Migraine	?	1.047	NA	1e-09	GWAS Catalog
rs11187838	CNS	Retinal vascular fractal density	A	0.032503	NA	3e-06	GWAS Catalog
rs11187838	Blood Pressure	Systolic blood pressure	A	0.0219	NA	3e-31	GWAS Catalog
rs1537373	Pulmonary	Asthma and cardiovascular disease	?	NA	NA	1e-08	GWAS Catalog
rs1537373	Atherosclerosis	Coronary artery calcification	G	0.3	NA	4e-11	GWAS Catalog
rs1537373	Female Reproductive System	Endometriosis or asthma (pleiotropy)	T	0.051	NA	2e-08	GWAS Catalog
rs2280543	Female Reproductive System	Uterine fibroids	G	1.39	NA	4e-12	GWAS Catalog
rs3118912	Anthropometric	Height	T	0.0568	NA	1e-86	GWAS Catalog
rs4705938	Anthropometric	Height	C	0.0359	NA	1e-300	GWAS Catalog
rs4705938	Pulmonary	Lung function (FVC)	?	NA	NA	4e-17	GWAS Catalog
rs527725	Aneurysm	Descending thoracic aortic diameter	A	0.036	NA	1e-11	GWAS Catalog
rs527725	Blood Pressure	Pulse pressure	C	0.1975	NA	3e-14	GWAS Catalog
rs57301765	Aneurysm	Abdominal aortic calcification levels	A	6.07	NA	1e-09	GWAS Catalog
rs57301765	Atherosclerosis	Peripheral artery disease	A	0.134578	NA	3e-08	GWAS Catalog
rs57301765	Atherosclerosis	Stable angina pectoris	A	0.0689559	NA	4e-08	GWAS Catalog
rs72957606	Atherosclerosis	Myocardial infarction	G	0.1028	NA	3e-21	GWAS Catalog
rs951266	Pulmonary	Post bronchodilator FEV1	A	0.078	NA	1e-15	GWAS Catalog
rs951266	Pulmonary	Post bronchodilator FEV1/FVC ratio	A	0.016	NA	2e-16	GWAS Catalog
rs951266	Pulmonary	Post bronchodilator FEV1/FVC ratio in COPD	A	0.012	NA	4e-07	GWAS Catalog
rs951266	Pulmonary	Pre bronchodilator FEV1	?	0.07963	NA	2e-09	GWAS Catalog
rs951266	Pulmonary	Pre bronchodilator FEV1/FVC ratio	?	0.01704	NA	2e-10	GWAS Catalog
rs1537373	Atherosclerosis	Coronary artery disease (CAD)	G	0.1726	NA	2.18e-257	Cardiovascular Disease Knowledge Portal
rs1537373	Cardiac	Heart failure	G	0.0523	NA	3.61e-20	Cardiovascular Disease Knowledge Portal
rs1537373	Atherosclerosis	Peripheral artery disease	G	0.1222	NA	9.5e-16	Cardiovascular Disease Knowledge Portal
rs1537373	Atherosclerosis	Peripheral artery disease in ever smokers	G	0.1398	NA	5.4e-13	Cardiovascular Disease Knowledge Portal
rs1537373	Blood Pressure	Pulse pressure	G	0.0097	NA	2.789e-10	Cardiovascular Disease Knowledge Portal
rs4705938	Anthropometric	Height	C	0.03	NA	9.97e-190	Cardiovascular Disease Knowledge Portal
rs4705938	Blood Pressure	Diastolic blood pressure	C	-0.0121	NA	2.182e-13	Cardiovascular Disease Knowledge Portal
rs4705938	Anthropometric	Weight	C	0.0109	NA	4.095e-10	Cardiovascular Disease Knowledge Portal
rs4705938	Anthropometric	Waist circumference adj BMI-smoking status	C	0.0225	NA	4.184e-08	Cardiovascular Disease Knowledge Portal
rs3118912	Anthropometric	Height	T	-0.0481	NA	2.09e-305	Cardiovascular Disease Knowledge Portal
rs3118912	Anthropometric	Weight	T	-0.0227	NA	4.51e-25	Cardiovascular Disease Knowledge Portal
rs3118912	Anthropometric	Waist-hip ratio adj BMI	T	0.0161	NA	2.716e-13	Cardiovascular Disease Knowledge Portal
rs3118912	Anthropometric	Hip circumference adj BMI	T	-0.0306	NA	4.772e-13	Cardiovascular Disease Knowledge Portal
rs3118912	Anthropometric	Waist-hip ratio	T	0.0143	NA	7.938e-10	Cardiovascular Disease Knowledge Portal
rs11044991	Blood Pressure	Diastolic blood pressure	A	-0.0196	NA	1.328e-13	Cardiovascular Disease Knowledge Portal
rs11099097	Blood Pressure	Systolic blood pressure	T	0.0428	NA	7.01e-157	Cardiovascular Disease Knowledge Portal
rs11099097	Blood Pressure	Diastolic blood pressure	T	0.0417	NA	4.55e-144	Cardiovascular Disease Knowledge Portal
rs11099097	Blood Pressure	Hypertension	T	0.0913	NA	3.85e-111	Cardiovascular Disease Knowledge Portal
rs11099097	Blood Pressure	Pulse pressure	T	0.027	NA	1.634e-59	Cardiovascular Disease Knowledge Portal
rs11099097	Blood Pressure	Mean arterial pressure	T	0.0406	NA	7.731e-22	Cardiovascular Disease Knowledge Portal
rs11099097	Atherosclerosis	Coronary artery disease (CAD)	T	0.0427	NA	3.972e-16	Cardiovascular Disease Knowledge Portal
rs11105352	Blood Pressure	Systolic blood pressure	A	-0.0427	NA	2.68e-114	Cardiovascular Disease Knowledge Portal
rs11105352	Blood Pressure	Pulse pressure	A	-0.0351	NA	1.679e-74	Cardiovascular Disease Knowledge Portal
rs11105352	Blood Pressure	Diastolic blood pressure	A	-0.0311	NA	1.987e-60	Cardiovascular Disease Knowledge Portal
rs11105352	Blood Pressure	Hypertension	A	-0.0625	NA	6.085e-37	Cardiovascular Disease Knowledge Portal
rs11105352	Atherosclerosis	Coronary artery disease (CAD)	A	0.0538	NA	2.275e-19	Cardiovascular Disease Knowledge Portal
rs11105352	Blood Pressure	Mean arterial pressure	A	-0.0343	NA	5.022e-18	Cardiovascular Disease Knowledge Portal
rs11187838	Blood Pressure	Systolic blood pressure	A	-0.0242	NA	3.087e-60	Cardiovascular Disease Knowledge Portal
rs11187838	Blood Pressure	Diastolic blood pressure	A	-0.0243	NA	7.671e-59	Cardiovascular Disease Knowledge Portal
rs11187838	Blood Pressure	Hypertension	A	-0.0449	NA	7.855e-34	Cardiovascular Disease Knowledge Portal
rs11187838	Blood Pressure	Pulse pressure	A	-0.0146	NA	4.336e-22	Cardiovascular Disease Knowledge Portal
rs11187838	Anthropometric	Body fat percentage	A	0.0244	NA	8.568e-13	Cardiovascular Disease Knowledge Portal
rs11187838	Anthropometric	Arm fat ratio	A	0.0032	NA	6.836e-12	Cardiovascular Disease Knowledge Portal
rs11187838	Cardiac	Pulse rate	A	0.0108	NA	3.561e-08	Cardiovascular Disease Knowledge Portal
rs11187838	Blood Pressure	Systolic blood pressure	A	-0.0242	NA	3.087e-60	Cardiovascular Disease Knowledge Portal
rs11187838	Blood Pressure	Diastolic blood pressure	A	-0.0243	NA	7.671e-59	Cardiovascular Disease Knowledge Portal
rs11187838	Blood Pressure	Hypertension	A	-0.0449	NA	7.855e-34	Cardiovascular Disease Knowledge Portal
rs11187838	Blood Pressure	Pulse pressure	A	-0.0146	NA	4.336e-22	Cardiovascular Disease Knowledge Portal
rs11187838	Anthropometric	Body fat percentage	A	0.0244	NA	8.568e-13	Cardiovascular Disease Knowledge Portal
rs11187838	Anthropometric	Arm fat ratio	A	0.0032	NA	6.836e-12	Cardiovascular Disease Knowledge Portal
rs11187838	Cardiac	Pulse rate	A	0.0108	NA	3.561e-08	Cardiovascular Disease Knowledge Portal
rs12411886	Blood Pressure	Systolic blood pressure	A	-0.0492	NA	3.133e-87	Cardiovascular Disease Knowledge Portal
rs12411886	Blood Pressure	Pulse pressure	A	-0.0401	NA	4.845e-61	Cardiovascular Disease Knowledge Portal
rs12411886	Blood Pressure	Diastolic blood pressure	A	-0.0378	NA	2.446e-51	Cardiovascular Disease Knowledge Portal
rs12411886	Anthropometric	Body mass index (BMI)	A	0.0261	NA	2.046e-24	Cardiovascular Disease Knowledge Portal
rs12411886	Atherosclerosis	Coronary artery disease (CAD)	A	-0.0676	NA	2.274e-17	Cardiovascular Disease Knowledge Portal
rs12411886	Anthropometric	Weight	A	0.0246	NA	5.591e-15	Cardiovascular Disease Knowledge Portal
rs12411886	Anthropometric	Height	A	0.0105	NA	2.27e-11	Cardiovascular Disease Knowledge Portal
rs12411886	Blood Pressure	Hypertension	A	-0.1094	NA	3.406e-10	Cardiovascular Disease Knowledge Portal
rs12411886	Blood Pressure	Mean arterial pressure	A	-0.0253	NA	4.736e-09	Cardiovascular Disease Knowledge Portal
rs1980781	Anthropometric	Height	G	-0.0101	NA	2.532e-20	Cardiovascular Disease Knowledge Portal
rs2280543	Atherosclerosis	Coronary artery disease (CAD)	T	0.0705451	NA	1.909e-14	Cardiovascular Disease Knowledge Portal
rs2280543	Anthropometric	Height	T	-0.0141	NA	1.513e-11	Cardiovascular Disease Knowledge Portal
rs39713	Anthropometric	Height	T	0.0144	NA	2.772e-15	Cardiovascular Disease Knowledge Portal
rs4486027	Blood Pressure	Systolic blood pressure	C	0.0177	NA	5.808e-23	Cardiovascular Disease Knowledge Portal
rs4486027	Blood Pressure	Pulse pressure	C	0.0155	NA	4.722e-17	Cardiovascular Disease Knowledge Portal
rs4486027	Blood Pressure	Diastolic blood pressure	C	0.0103	NA	2.144e-08	Cardiovascular Disease Knowledge Portal
rs4814860	Blood Pressure	Pulse pressure	G	0.022	NA	1.318e-39	Cardiovascular Disease Knowledge Portal
rs4814860	Blood Pressure	Diastolic blood pressure	G	-0.0114	NA	1.71e-11	Cardiovascular Disease Knowledge Portal
rs4814860	Blood Pressure	Systolic blood pressure	G	0.01	NA	1.336e-09	Cardiovascular Disease Knowledge Portal
rs4814860	Aneurysm	Ascending aorta diameter	G	-0.039	NA	6.167e-09	Cardiovascular Disease Knowledge Portal
rs4887824	Blood Pressure	Systolic blood pressure	C	0.0184	NA	1.972e-34	Cardiovascular Disease Knowledge Portal
rs4887824	Blood Pressure	Pulse pressure	C	0.0179	NA	9.681e-32	Cardiovascular Disease Knowledge Portal
rs4887824	Atherosclerosis	Coronary artery disease (CAD)	C	0.0467	NA	3.545e-22	Cardiovascular Disease Knowledge Portal
rs4887824	Anthropometric	Height	C	0.0098	NA	3.36e-17	Cardiovascular Disease Knowledge Portal
rs4887824	Blood Pressure	Diastolic blood pressure	C	0.0101	NA	5.719e-11	Cardiovascular Disease Knowledge Portal
rs527725	Blood Pressure	Diastolic blood pressure	C	-0.0135	NA	1.892e-17	Cardiovascular Disease Knowledge Portal
rs527725	Blood Pressure	Pulse pressure	C	0.0132	NA	4.521e-17	Cardiovascular Disease Knowledge Portal
rs527725	Aneurysm	Descending aorta diameter	C	-0.0363	NA	1.2e-11	Cardiovascular Disease Knowledge Portal
rs57301765	Blood Pressure	Pulse pressure	A	0.0335	NA	1.817e-66	Cardiovascular Disease Knowledge Portal
rs57301765	Blood Pressure	Systolic blood pressure	A	0.0228	NA	5.366e-32	Cardiovascular Disease Knowledge Portal
rs57301765	Atherosclerosis	Coronary artery disease (CAD)	A	0.0681	NA	2.634e-28	Cardiovascular Disease Knowledge Portal
rs57301765	Aneurysm	Descending aorta diameter	A	-0.0774	NA	2.1e-26	Cardiovascular Disease Knowledge Portal
rs72957606	Atherosclerosis	Coronary artery disease (CAD)	G	0.0772	NA	1.04e-32	Cardiovascular Disease Knowledge Portal
rs72957606	Blood Pressure	Pulse pressure	G	0.018	NA	2.593e-19	Cardiovascular Disease Knowledge Portal
rs72957606	Blood Pressure	Systolic blood pressure	G	0.0132	NA	1.248e-10	Cardiovascular Disease Knowledge Portal
rs7358643	Atherosclerosis	Coronary artery disease (CAD)	G	-0.0292	NA	6.281e-10	Cardiovascular Disease Knowledge Portal
rs951266	Atherosclerosis	Peripheral artery disease in subjects without diabetes	A	0.1165	NA	5e-09	Cardiovascular Disease Knowledge Portal
rs951266	Atherosclerosis	Peripheral artery disease in ever smokers	A	0.1165	NA	9.6e-09	Cardiovascular Disease Knowledge Portal
*Some effect estimates obtained from GWAS Catolog are presented as odds ratios

### Sheet: Table 5
Supplemental Table 5: Pairwise correlation LDSC regression correlation coefficients
	ICA	CAD	PAD	DASIZE	AASIZE	TAAD	SBP	DBP	AAA
ICA	1	0.17	0.1	0.23	0.15	0.16	0.25	0.24	0.34
CAD	0.17	1	0.64	0	0	0.03	0.39	0.35	0.33
PAD	0.1	0.64	1	0.05	0.06	0	0.38	0.31	0.52
DASIZE	0.23	0	0.05	1	0.51	0.52	0.13	0.21	0.35
AASIZE	0.15	0	0.06	0.51	1	0.84	0.14	0.33	0.26
TAAD	0.16	0.03	0	0.52	0.84	1	0	0.25	0.51
SBP	0.25	0.39	0.38	0.13	0.14	0	1	0.79	0.09
DBP	0.24	0.35	0.31	0.21	0.33	0.25	0.79	1	0.22
AAA	0.34	0.33	0.52	0.35	0.26	0.51	0.09	0.22	1

### Sheet: Table 6
Supplemental Table 6: Posterior probablites of eQTL colocalization of IA loci in aorta and tibial artery
Tissue	rsID	Colocalizing Gene	Posterior Probability
Aorta	rs4814860	SLC24A3	0.977
	rs4705938	P4HA2	0.92
	rs4887824	BCAR1	0.843
	rs1537373	CDKN2B	0.773
	rs11105352	ATP2B1	0.745
	rs4486027	FHL5	0.646
	rs72957606	EDNRA	0.636
Tibial
	rs11105352	ATP2B1	0.987
	rs4705938	SLC22A5	0.983
	rs4814860	SLC24A3	0.947
	rs11105352	ATP2B1-AS1	0.927
	rs4705938	P4HA2	0.903
	rs4486027	UFL1	0.852
	rs7358643	FGD6	0.849
	rs4887824	BCAR1	0.703
	rs4887824	CHST6	0.665
	rs7358643	PLXNC1	0.555

### Sheet: Table 7
Supplementary Table 7 : Descriptions of IA loci and supportive evidence suggesting causal genes
Chr:Pos	Variant	Protein Coding Genes at Locus*	Prior Genetic, Clinical, or Functional Evidence [Reference]	Closest Gene	Significant (P < 5x10-6) eQTL Gene in Aortic or Tibial Tissue	Fine-Mapped Transcriptome Wide Association Study (TWAS) Genes in Aortic and Tibial Tissues (PIP > 0.2)	Genes with Protein Altering Variants in High LD (R2>0.8, P, AA substituion, direction, ClinVar, SIFT score) with Lead Variant	Colocalizing Genes in Vascular Tissue (PP > 70%)	Colocalizing variant (PP>.7), closest gene , eQTL target (P < 5e-6)	Candidate Causal Gene(s)
1:201752429	rs527725	NAV1, IPO9,LMOD1,SHISA4, TIMM17A,RNPEP	NAV1 belongs to the neuron navigator family, thought to be involved in neuronal development; although recently, this gene has been found to be expressed in the descending thoracic aorta (Weldy et al., bioRxiv). LMOD1 is a known CAD risk locus. Expression is restricted to smooth muscle cells (SMCs) and deficiency impairs SMC proliferation, migration and contraction. (Nanda et al., Plos Gen, 2018).…	NAV1
4:81167309	rs11099097	ANTXR2, PRDM8, FGF5, CFAP299	This is a risk locus for both atherosclerosis (Klarin et al., Nat Gen, 2017) and ascending/descending thoracic aortic size (Pirruccello et al., Nat Gen, 2022). Loss of function variants in ANTXR2 and FGF5 are associated with decreased and increased descending thoracic aortic size, respectively (Pirruccello et al., Nat Gen, 2022). The functional contribution of genes at this locus to these phenoty…	FGF5					rs12509595 (FGF5,FGF5)	FGF5
4:148400011	rs72957606	EDNRA,TMEM184C, PRMT9	EDNRA encodes endothelin-1 receptor. It is enriched in smooth muscle cells and pericytes and required for endothelin-1 mediated nitric oxide synthesis inhibition (Ikeda, Hypertension, 1997). Overexpression of endothelin-1 exacerbates atherosclerosis and induces de novo supra-renal abdominal aortic aneurysm in apoE knockout mice (Li, ATVB, 2013)	EDNRA					rs6841581 (EDNRA, EDNRA)	EDNRA
5:131694077	rs4705938	P4HA2, PDLIM4, SLC22A4, SLC22A5, IRF1, IL5, RAD50	P4HA2 encodes a subunit of prolyl 4-hydroxylase, which post-translationally modifies pre-procollagen and is important for proper collagen synthesis and assembly. SMC production of type I collagen in response to superoxide is dependent on P4HA1 and P4HA2 (Shi et al., BBRC, 2020). It is a hypoxia responsive gene shown to be important for tumor cell migration and EMT (Aggarwal et al., ACBM, 2022, Wu…	SLC22A5	P4HA2(Tibial, Aorta), SLC22A4 (Aorta) SLC22A5 (Tibial)	P4HA2 (Aorta,Tibial), SLC22A5 (Tibial)	SLC22A4(rs1050152,0.804,3.6e-07, L503F, protective, benign, 0.12)	SLC22A5 (Aorta), P4HA2 (Tibial,Aorta)		P4HA2, SLC22A5
6:905334	rs59152651	EXOC2	EXOC2 encodes a subunit of the exocyst complex, which is required for tethering and fusion of vesicles at the plasma membrance. EXOC2 truncating variants have severe developmental delay, dysmorphisms, poor motor skills, and epilepsy.	EXOC2
6:96911886	rs4486027	UFL1,FHL5	UFL1 is a UFM1 specific ligase which activates ATM after DNA damage. FHL5 is a transcription factor known to be important for maturation of spematozoa. FHL5 genetic variants are associated with migraines headaches.	UFL1	UFL1 (Tibial)	UFL1 (Tibial)		UFL1 (Tibial)	rs4486027(UFL1, UFL1)	UFL1
7:19052733	rs57301765	TWIST1,HDAC9,FERD3L	This is a CAD risk locus harboring TWIST1 and HDAC9. TWIST1 is a bHLH transcription factor activated in atherosclerotic vSMCs which results in vSMC dedifferentiation and proliferation. HDAC9 is a histone deacetylase thought to mediate athersclerosis and aortic calcification through activation of inflammatory cascades in macrophages and endothelial cells and osteogenic programs, respectively. In t…	TWIST1	TWIST1 (Aorta)				rs2107595 (HDAC9,TWIST1)	TWIST1
8:55467028	rs62516550	SOX17, RP1	SOX17 encodes a transcription factor important in vascular endothelium development, angiogenesis, and cell fate specification. SOX17 deficient mice develop intracranial aneurysms when hypertensive. (Lee, Circulation, 2015). RP1 (Retinitis pigmentosa 1) encodes a photoreceptor microtubule-associated protein. Mutations in RP1 cause dominant and recessive forms of retinitis pigmentosa.	SOX17					rs28387039 (RP1,RP1)
9:22103341	rs1537373	CDKN2B,CDKN2A, MTAP, CDKN2B-AS1(ANRIL)	9p21 is a risk locus for several disease phenotypes including atherosclerosis, abdominal aortic aneurysms, atheroclerotic stroke, melanoma, and ovarian cancer. CDKN2B loss of function has been shown to cause atherosclerosis through impaired TGF-B signaling and aneurysmal degeneration of the abodminal aorta through dysregulation of smooth muscle cell apoptosis (Leeper et al., ATVB, 2013).	ANRIL				CDKN2B (Aorta)	rs1537373 (ANRIL, ANRIL)
10:96038686	rs11187838	PLCE1, NOC3L, TBC1D12	PLCE1 encodes a phospholipase C that modulates beta-adrenergic mediated cardiomyocyte contraction through integration of multiple signals (Wang et al., Circ Res, 2005). Variants in PLCE1 have been associated with aortic distensibility (Francis, Nat Comm, 2022). NOC3L is involved in DNA replication.	PLCE1	NOC3L (Aorta)		PLCE1 (rs2274224, 0.996, 4.9e-4, R1575P, protective,benign, 0.431)		rs11187838(NOC3L)	NOC3L, PLCE1
10:104685299	rs12411886	SFXN2, WBP1L, CYP17A1, BORCS7-ASMT, BORCS7, AS3MT, CNNM2, NT5C2	NT5C2 is a 5' nucleotidase important for purine metabolism. CNNM2 is inolved in magnesium homeostasis. Increased magneisum concentrations have been associated with a reduced risk of intracranial aneurysms (Larrson, Neurology, 2021). This locus confers susceptibility to arterial hypertension.	CNNM2	NT5C2, CNNM2 (tibial)	NT5C2, CYP17A1-AS1 (Tibial)			rs34747231(NT5C2,[NT5C2, CNNM2, MARKSL1P1])	NT5C2
chr11:203788	rs2280543	WBP1LP10, CICP23, LINC01001, BET1L, SCGB1C2, SCGB1C1, RIC8A, PSMD13, NLRP6, PGGHG, IFITM5, IFITM3, B4GALNT4, PKP3	BET1L encodes a protein involved in vesicle transport and is a marker of endometrial cancer. NLRP6 (NLR family pyrin domain containing 6) encodes the NLRP6 and hold relevance for intestinal homeostasis.	BET1L	BET1L (Tibial, Aorta)				rs73386631 (BET1L,BET1L)	BET1L
12:20174364	rs11044991	LINC02398, PDE3A	Mutations in PDE3A (Phosphodiesterase 3A) cause arterial hypertension through dysregulation of smooth muscle cell contractility. PDE3A mediates NO induced vasodilation. Cilostazol, a drug approved for use in PAD, targets PDE3A.	PDE3A
12:90026462	rs11105352	ATP2B1,GALNT4, POC1B, POC1B-GALNT4	ATP2B1 encodes an ion channel ATPase. Genetic polymorphism at this locus has been associated with hypertension (Tabara et al., Hypertension, 2010). Animal models demonstrate a role for ATP2B1 in regulating smooth muscle cell contraction via modulation of calcium homeostasis. GALNT4 initiates O-glycosylation and allows P-selectin induced activation of β2 integrin on monocytes. POC1B encodes POC1 c…	ATP2B1	ATP2B1 (Tibial)			ATP2B1 (Tibial, Aorta)	rs2681472 (ATP2B1, ATP2B1)	ATP2B1
12:95489131	rs7358643	VEZT, FGD6, NR2C1, NDUFA12	FGD6 enables guanyl-nucleotide exchange factor (GEF) activity. Variation within this gene has been associated with choroidal vasculopathy. Increased expression by gastric cancer cells is associated with increased mortality. VEZT encodes Vezatin, a transmembrane protein found at adherens junctions and binds to myosin VIIA. NR2C1 enccodes a nuclear hormone receptor.	FGD6	FGD6 (Tibial,Aorta)	FGD6 (Aorta, Tibial)		FGD6 (Tibial)		FGD6
13:33700374	rs1980781	STARD13, KL	STARD13 encodes a GTPase activating protein (GAP). Lack of STARD13 in hepatocellular carcinoma is associated with poor prognosis. Animal studies have demonstrated that this protein negatively regulates angoigenesis by affecting endothelial cell attachment and migration (Lin et al., Oncogene, 2010). KL encodes KLOTHO a transmembrane protein implicated in vascular aging (Lim et al., Int J Mol Sci, …	STARD13	STARD13 (Aorta)		STARD13 (rs3742321, 0.988, 5.37E-24, K250R, Protective,-,.07)			STARD13
13:51111464	rs3118912	DLEU1, DLEU7	DLEU1 encodes a lon non-coding RNA (lncRNA) has been shown to mediate cell survival and proliferation in multiple carcinomas (Li et al, JTM, 2022; Liu et al., Mol Cancer, 208). DLEU7 encodes a tumor suppressor implicated in chronic lymphocytic leukemia. Variation locus has bee implicated in TAAD and height.	DLEU1,DLEU7
15:78878541	rs951266	EREB2, HYKK, PSMA4, CHRNA5, CHRNA3, CHRNB4, ADAMTS7	This locus encodees subunits of the nicotinic acetylcholine receptor which has been associated with susceptility to tobacco/smoking addiction and lung cancer.	CHRNA5	CHRNA5(Tibial), ADAMTS7 (Tibial), PSMA4 (Aorta)		CHRNA5(rs16969968, 0.974, 2.9e-7, D398N, Risk,-,0.07)		rs951266 (CHRNA5,CHRNA5)	CHRNA5
16:75441613	rs4887824	CTRB1, BCAR1, CFDP1, AC009163.5, TMEM170A, CHST6, AC009163.3 CHST5, TMEM231, GABARAPL2, ADAT1	BCAR1 encodes an adaptor protein important for angiogenesis through regulation of VEGF signaling (Wisniewski et al., Sci Rep. 2020). CFDP1 promotes progression of hepaotcellular carcinoma through PI3K-AKT activation. This locus has been associated with carotid intimal-media thickness (Gertow, Circ Cardiovasc Genet, 2012).	CFDP1	BCAR1, RP11-252K23.2 (Tibial,Aorta)	BCAR1 (Aorta, Tibial), CFDP1 (Aorta)		BCAR1 (Tibial, Aorta)	rs8046696 (BCAR1,BCAR1)	BCAR1
18:20223695	rs11661542	RNU6-1032P, RBBP8, RPS4XP18	RBBP8 is a nuclear protein that mediates cell proliferation in cancer. Genetic polymorphism at RBBP1 is associated with brain arteriovenous malformations. (Kremer et al., J Neurology, Neurosurgery, Psychiatry, 2015)	RBBP8
20:19469395	rs4814860	SLC24A3	SLC24A3 encodes a potassium-dependent sodium/calcium exchanger (NCX). Variants at this locus have been asscoiated with fibromuscular dysplasia (Georges et al.., Nat Comm, 2021). NCX proteins have been shown to regulate vascular smooth muscle contractility (Dong, AJPHCP, 2006)	SLC24A3	SLC24A3 (Tibial, Aorta)	SLC24A3 (Tibial)		SLC24A3 (Tibial,Aorta)	rs4814860(SLC24A3,SLC24A3)	SLC24A3
chr20:62475866	rs150989585	STMN3, RTEL1, ARFRP1, ZGPAT, TNFRSF6B, LIME1, ZBTB46, TPD52L2, DNAJC5, UCKL1, SAMD10, ZNF512B, PRPF6	ZBTB46 is a shear-sensitive transcription factor that inhibits endothelial cell proliferation through regulation of cell cycle proteins (Demos et al., Frontiers Cardiovasc Med, 2022; Wang et al., Lab Invest, 2019)	ABHD16B
22:30343186	rs39713	ZMAT5, ASCC2, MTMR3, CNN2P1	MTMR3 induces autophagy, which in vascular SMCs is important for maintaining SMC phenotype (Vergne et al, FEBS Lett., 2010). ASCC2 is thought to be involved in DNA repair and some literature suggest a causal role for HFpEF (Cao et al., Circ, 2022)	MTMR3			ASCC2( rs36571, 0.857, 2.5e-6, P423S, Risk,-,0.469; rs28265,.857,3.9e-2,D407H,Protective,-,0.09; rs11549795, 0.857,4.6e-6, V123I,-,-,- ) MTMR3(rs41278853,0.967,6.2e-7,N960S, Protective,-,0.6)			MTMR3
*Genes located within 500Kb window of lead variant. The nearest gene is displayed in situations where no protein coding genes are with a 500kB window
Abbreviations: Chr:Pos, Chromosome:Position; PIP, Posterior Inclusion Probability; PP, Posterior Probability

### Sheet: Table 8
Supplemental Table 8: Group level analysis of cell type associations with IA
Cell Type	Association P-value	Adjusted Association P-value	Association Z-score	Heterogeneity P-value	Adusted Heterogeneity P-value	Heterogeneity Z-score
APC	0.971029	0.983017	-1.71129	0.027972	0.0919081	2.3981
Astrocyte	0.983017	0.983017	-1.96704	0.0569431	0.0976167	1.81658
M-pericyte	0.000999001	0.011988	3.49821	0.034965	0.0919081	1.89432
Meningeal Fibroblast	0.0909091	0.181818	1.43079	0.185814	0.222977	0.736737
Perivasc Fibroblast	0.378621	0.649065	0.297603	0.021978	0.0919081	2.30608
SMC	0.003996	0.015984	3.89974	0.030969	0.0919081	2.22841
T-pericyte	0.02997	0.0719281	2.08793	0.045954	0.0919081	1.83633
aaSMC	0.00599401	0.017982	2.78395	0.042957	0.0919081	1.80182
arterial EC	0.839161	0.983017	-1.00028	0.153846	0.205128	0.997893
capillary EC	0.679321	0.983017	-0.502331	0.236763	0.236763	0.61898
tip EC	0.002997	0.015984	3.25268	0.221778	0.236763	0.780023
venous EC	0.761239	0.983017	-0.697856	0.0729271	0.109391	1.42934
